# Phylodynamics Of A Regional, Sars-Cov-2 Rapid Spreading Event In Colorado

**DOI:** 10.1101/2021.09.28.21262976

**Authors:** Kristen J. Wade, Samantha Tisa, Chloe Barrington, Kristy R. Crooks, Chris R. Gignoux, Austin T. Almand, J. Jordan Steel, John C. Sitko, Joseph W. Rohrer, Douglas P. Wickert, Erin A. Almand, David D. Pollock, Olivia S. Rissland

## Abstract

Since the initial reported discovery of SARS-CoV-2 in late 2019, genomic surveillance has been an important tool to understand its transmission and evolution. Here, we describe a case study of genomic sequencing of Colorado SARS-CoV-2 samples collected August through November 2020 at the University of Colorado Anschutz Medical campus in Aurora and the United States Air Force Academy in Colorado Springs. We obtained nearly complete sequences for 44 genomes, inferred ancestral sequences shared among these local samples, and used NextStrain variant and clade frequency monitoring in North America to place the Colorado sequences into their continental context. Furthermore, we describe genomic monitoring of a lineage that likely originated in the local Colorado Springs community and expanded rapidly over the course of two months in an outbreak within the well-controlled environment of the United States Air Force Academy. This variant contained a number of amino acid-altering mutations that may have contributed to its spread, but it appears to have been controlled using extensive contact tracing and strict quarantine protocols. The genome sequencing allowed validation of the transmission pathways inferred by the United States Air Force Academy and provides a window into the evolutionary process and transmission dynamics of a potentially dangerous but ultimately contained variant.

**SIGNIFICANCE:** SARS-CoV-2 spreads and mutates, negatively impacting containment. In this study, we use long-read sequencing to generate 44 SARS-CoV-2 genomes from COVID-19 patients associated with a rapid-spreading event on the USAFA campus, as well as a neighboring community for reference. We reconstruct the genomic and evolutionary signatures of the rapid-spreading event, and pin-point novel, protein-altering mutations that may have impacted viral fitness. These insights into viral evolutionary dynamics, in the context of contact tracing and a rigorous containment program, help to inform response efforts in the future.
