## Supplementary Tables for "Phylodynamics Of A Regional, Sars-Cov-2 Rapid Spreading Event In Colorado"

### Sheet: SupplementaryTable1
Letter ID	Sample	Replicates
A	1210	2
B	1212	2		List off successfully sequenced genomes. Sample ID#s represent deidentified IDs
C	1214	2
D	1218	2
E	1220	2
F	1222	2
G	1224	2
H	1226	2
I	1228	2
J	1236	3
K	1238	3
L	1246	3
M	1248	3
N	1254	2
O	1256	2
P	1258	2
Q	3	2
R	1234	3
S	9	4
T	13	4
U	14	4
V	18	4
W	19	4
X	1260	2
Y	1264	2
Z	1266	2
AA	1270	2
AB	1272	2
AD	B71	2
AE	B43	4
AF	B46	4
AG	B59	2
AH	B72	4
AJ	B75	4
AK	B84	2
AL	B97	2
AM	B142	2
AN	B146	2
AO	B150	2
AQ	B159	2
AR	B163	2
AS	B171	2
AT	B174	2
AV	B209	2

### Sheet: SupplementaryTable2
Flags	Letter ID	Batch	ID #	Barcode	DNA concentration	# Reads	% reads mapped	Error rate	Average read length
	A	1	1210.1	3	118 ng/uL	72000	99.5	8.53	491
	A	1	1210.2	4	108 ng/uL	72000	99.4611	8.54	498
	B	1	1212.1	5	108 ng/uL	40000	99.5925	8.51	472		Sequencing meta data for successfully sequenced replicates. Sample ID#s represent deidentified IDs
	B	1	1212.2	6	94.6 ng/uL	84000	99.7119	8.59	490
	C	2	1214.1	15	110 ng/uL	86564	99.7597	7.96	498
	C	2	1214.2	16	108 ng/uL	101556	99.7341	8.07	502
	D	2	1218.1	17	out of Range, High	53325	99.8368	8.14	546
	D	2	1218.2	18	out of Range, High	64855	99.8813	8.09	544
	E	2	1220.1	19	120 ng/uL	84986	99.8788	8.02	507
	E	2	1220.2	20	116 ng/uL	90923	99.8878	8.03	512
	F	3	1222.1	3	116 ng/uL	61197	99.7124	8.56568	613
	F	3	1222.2	4	Out of Range, High	67508	99.7408	8.59522	616
	G	3	1224.1	5	118 ng/uL	63242	99.7676	8.43381	546
	G	3	1224.2	6	114 ng/uL	70051	99.753	8.59977	565
	H	3	1226.1	7	62 ng/uL	70325	99.818	8.32068	499
	H	3	1226.2	8	39.4 ng/uL	78822	99.8275	8.30324	503
	I	3	1228.1	9	112 ng/uL	97162	99.8405	8.26281	506
	I	3	1228.2	10	118 ng/uL	68678	99.818	8.30875	505
* Barcode is off	R	4.2	1234.3	1	Out of Range, High	62586	99.8898	0.0813	503
* Barcode is off	R	10	1234.4	8	110 ng/uL	47958	99.0554	9.83	462
	R	10	1234.5	23	102 ng/uL	39201	99.2245	9.79	461
	J	4.2	1236.3	10	51.6 ng/uL	52189	99.7356	8.24	496
	J	10	1236.4	13	31 ng/uL	24843	97.6935	9.88	453
	J	10	1236.5	20	29.3 ng/uL	22304	97.7672	9.97	455
	K	4.2	1238.1	11	82.4 ng/uL	191791	99.81	8.36	518
	K	10	1238.2	6	too high (out of range)	24077	99.6927	9.91	501
	K	10	1238.3	15	61 ng/uL	19802	98.7678	9.95	647
	L	4.2	1246.1	12	73.6 ng/uL	112984	99.81	8.27	493
	L	10	1246.2	12	40.8 ng/uL	52910	99.2516	9.99	457
	L	10	1246.3	19	92 ng/uL	41732	98.8953	9.93	458
	M	4.2	1248.1	13	63.8 ng/uL	192342	99.84	8.26	500
	M	10	1248.2	5	too high (out of range)	18445	99.4633	9.92	465
	M	10	1248.3	11	120 ng/uL	47407	98.9622	10.01	459
	N	5	1254.1	16	94.2 ng/uL	62922	97.15	8.31	494
	N	5	1254.2	17	94.2 ng/uL	59460	92.1376	8.17	485
	O	5	1256.1	18	84.4 ng/uL	67630	99.756	8.19	512
	O	5	1256.2	19	114 ng/uL	79361	99.4531	8.25	509
	P	5	1258.1	20	87.6 ng/uL	113219	99.1671	8.26	494
	P	5	1258.2	21	110 ng/uL	40944	98.2342	8.23	488
	Q	6	3.1	5	48.0 ng/uL	64776	99.7206	8.5	492
	Q	6	3.2	6	48.0 ng/uL	81577	99.7757	8.54	498
	S	7	9.1	15	75 ng/uL	75567	97.7583	8.05	492
	S	7	9.2	16	72.2 ng/uL	138252	98.123	8.16	502
	S	10	9.3	18	81.4 ng/uL	43566	98.7261	9.78	466
	S	10	9.4	24	92 ng/uL	50197	98.6374	9.9	460
	T	7	13.1	17	27 ng/uL	68055	98.4806	8.15	494
	T	7	13.2	18	33 ng/uL	55502	98.4379	8.11	497
	T	10	13.3	14	57.8 ng/uL	20997	96.1471	9.94	465
	T	10	13.4	17	59.6 ng/uL	20303	97.6358	9.95	465
	U	8	14.1	19	99.1 ng/uL	202629	99.8465	8.15	496
	U	8	14.2	20	95.4 ng/uL	208340	99.8781	8.17	498
	U	10	14.3	7	91.2 ng/uL	57741	99.0925	9.95	463
	U	10	14.4	10	94.8 ng/uL	58741	99.1437	9.9	465
	V	8	18.1	21	97.9 ng/uL	222577	99.9209	8.12	500
	V	8	18.2	22	101.2 ng/uL	189836	99.9436	8.11	499
	V	10	18.3	21	92.8 ng/uL	59108	99.7276	9.89	472
	V	10	18.4	9	97.6 ng/uL	53381	99.6572	9.87	476
	W	8	19.1	23	108 ng/uL	155753	99.9436	8.08	496
	W	8	19.2	24	108 ng/uL	157290	99.754	8.13	497
	W	10	19.3	16	102 ng/uL	238	99.1597	9.54	442
	W	10	19.4	22	98.3 ng/uL	42698	98.377	9.83	459
	X	9	1260.1	2	25.6 ng/uL	36900	98.336	9.63	469
	X	9	1260.2	7	30.1 ng/uL	33733	97.1897	9.53	460
	Y	9	1264.1	3	94.6 ng/uL	77598	99.9149	9.29	468
	Y	9	1264.2	8	99.4 ng/uL	78975	99.8329	9.37	473
	Z	9	1266.1	4	93.3 ng/uL	45470	99.7339	9.4	470
	Z	9	1266.2	9	86.2 ng/uL	63492	99.8299	9.42	473
	AA	9	1270.1	5	100 ng/uL	70591	99.881	9.37	486
	AA	9	1270.2	10	108 ng/uL	85966	99.8709	9.49	486
	AB	9	1272.1	6	42.2 ng/uL	39514	99.2458	9.59	472
	AB	9	1272.2	11	39.2 ng/uL	60925	98.3389	9.64	465
	AD	11	B71.1	1	52.8 ng/uL	142604	99.885	7.77	509
	AD	11	B71.2	9	57.2 ng/uL	116584	99.9159	7.73	510
	AE	12	B43.1	15	88.8ng/uL	88539	99.9311	7.75	499
	AE	12	B43.2	24	90.8ng/uL	62683	99.9091	7.78	500
*missing ng/uL*	AE	12.2	B43.3	3	too high	145780	99.9314	7.71	504
*missing ng/uL*	AE	12.2	B43.4	11	too high	133253	99.9257	7.76	505
	AF	12	B46.1	14	118ng/uL	115472	99.7653	7.71	504
*missing ng/uL*	AF	12	B46.2	20	112ng/uL	76254	98.7922	7.75	504
*missing ng/uL*	AF	12.2	B46.3	22	too high	66265	99.8385	7.8	504
	AF	12.2	B46.4	7	too high	107650	99.8504	7.75	502
	AH	12	B72.1	2	68.4ng/uL	81767	99.8875	7.79	500
*missing ng/uL*	AH	12	B72.2	10	71.2ng/uL	75259	99.8685	7.78	497
*missing ng/uL*	AH	12.2	B72.3	19	116ng/uL	103084	99.8603	7.76	503
	AH	12.2	B72.4	4	120 ng/uL	148186	99.9183	7.73	501
	AJ	12	B75.1	6	30.6ng/uL	76893	99.4889	7.76	501
	AJ	12	B75.2	16	31.6ng/uL	60488	99.676	7.77	499
	AJ	12.2	B75.3	18	72.8ng/uL	71490	99.5006	7.66	501
	AJ	12.2	B75.4	8	87.0ng/uL	109573	99.8622	7.65	501
	AG	13.2	B59.1	16	67.2 ng/uL	92970	99.2385	11.1	514
	AG	13.2	B59.2	18	69.6 ng/uL	94379	98.453	10.9	514
	AK	13.2	B84.1	22	63.4 ng/uL	75324	98.0192	10.9	513
	AK	13.2	B84.2	24	71.0 ng/uL	91556	99.87	10.8	508
	AQ	13.2	B159.1	15	49.0 ng/uL	113672	98.6804	10.9	489
	AQ	13.2	B159.2	21	50.2 ng/uL	128642	97.7737	10.9	501
	AM	14	B142.1	3	116 ng/uL	51976	99.4055	10.9	533
	AM	14	B142.2	7	81 ng/uL	75468	99.8529	10.9	529
	AS	14	B171.1	12	110 ng/uL	59583	99.5687	11	546
	AS	14	B171.2	1	104 ng/uL	70749	99.7654	10.9	549
	AV	14	B209.1	6	89.6 ng/uL	44206	99.1268	11	546
	AV	14	B209.2	13	76.8 ng/uL	60072	99.5687	11	546
	AL	15	B97.1	11	too high	138234	99.8025	11	497
	AL	15	B97.2	2	116ng/uL	98018	99.7062	10.9	498
	AN	15	B146.1	9	110ng/uL	110033	99.9218	10.8	500
	AN	15	B146.2	5	102ng/uL	93826	99.935	10.8	499
	AO	15	B150.1	14	80.2ng/uL	96597	99.3302	10.8	494
	AO	15	B150.2	4	77.2ng/uL	98628	99.3764	10.9	533
	AR	15	B163.1	8	112ng/uL	100311	99.8963	10.8	505
	AR	15	B163.2	10	too high	107108	99.9318	10.8	500
	AT	16	B174.1	18	116 ng/uL	44000	98.8614	8.39	534
	AT	16	B174.2	20	too high	56000	99.2161	8.46	536

### Sheet: SupplementaryTable3
Mutation position	Genome ID		Non-lineage defining genome mutations
1917	A, N
3695	A, N
17766	A, N
2713	AA
14452	AA
18903	AA
20098	AA
25487	AA
28890	AA
3226	AB
25511	AB
2258	AD
5301	AD
6441	AD
8140	AD
9204	AD
17678	AD
18981	AD
20424	AD
29445	AD
20823	AE
22201	AE
2698	AL
27620	AL
28676	AL
2062	AN
2094	AN
2348	AN
7600	AN
26801	AN
9534	AO
11020	AQ
16700	AQ
28178	AQ
23625	AS
15237	AV
15848	AV
20132	B
7711	C
21724	C
1268	D
6099	D
9714	D
10507	D
11747	D
26319	D
2015	F
6360	F
9541	F
11083	F
24502	F
17940	G
24745	G
24904	G
29095	G
26954	H
255	I
4372	I
7101	I
1191	J
4540	J
9521	J
14187	J
24904	J
24096	K
475	L
775	L
5986	L
28389	L
922	M
13424	M
1567	O
2675	O
3885	O
7767	O
11087	O
13452	O
23604	O
25455	O
25961	O
3411	P
6394	P
14584	P
4002	Q
6653	Q
10834	Q
12053	Q
16425	Q
17639	Q
26455	Q
29260	Q
3768	S
6421	S
6640	S
8739	S
11575	S
13527	S
17502	S
20262	S
21305	S
23029	S
23570	S
27857	S
4202	T
6628	T
8078	T
12482	T
13665	T
20081	T
20844	T
23708	T
26421	T
28908	T
28980	T
6052	U
16457	U
19872	U
22095	U
25855	U
29254	U
29474	U
221	V
222	V
1190	V
9979	V
18911	V
22314	V
25699	V
26039	V
4999	Y
7869	Y
13960	Y
17569	Y
21707	Z
27390	Z

### Sheet: SupplementaryTable4
									Number of mutations in each genome
		Main ancestral clades								A1	A2	A3			Standard deviation - mutation frequency
		Ancestral node	# Genomes	# Non-ancestral mutations	Average mutations/genome					2	11	12			A1 SD	2.54951
		A1	10	45	4.5					5	8	7			A2 SD	3.50325
		A2	12	51	4.25					9	4	0			A3 SD	2.87736
		A3	22	39	1.77273					1	6	3																			2	1
		A1+A2+A3	44	135	3.06818					4	1	0
										2	3	3
	Sub lineages within A3									5	3	2
		Ancestral node	# Genomes	# Non-ancestral mutations	Average mutations/genome					8	6	0
		A3	2	19	9.5					4	9	0
		A9	2	3	1.5					5	1	2
		A10	2	3	1.5						2	3
		A11	3	2	0.666667						0	0
		A12	6	6	1							0
		A13	7	6	0.857143							0
												1
												3
												0
												0
												0
												0
												2
												1
